# The Orphanet Nomenclature and Classification of rare diseases: a standard terminology for improved patient recognition and data interoperability

**DOI:** 10.1101/2025.08.10.25333394

**Authors:** Caterina Lucano, David Lagorce, Annie Olry, Houda Ali, Valérie Lanneau, Mickael De Carvalho, Aysegul Dilsizoglu Senol, Marta Fructuoso, Emilie Gaillard, Marie-Cécile Gaillard, Seed Mihic, Mariana Tannoury, Florence Sauvage, Charlotte Rodwell, Sylvie Maiella, Marc Hanauer, Ana Rath

## Abstract

**Background:** Although individually uncommon, rare diseases (RD) collectively affect an estimated 329-624 million people worldwide There are over 6,500 known RD, 85% of which affect fewer than 1 person per million. As a result, the critical amount of data necessary to improve knowledge, care, and treatment can only be achieved through cumulative data collection across different countries in a standardized manner. However, RD are under-represented in medical terminologies and classification systems, hindering data sharing, interoperability, and public health monitoring.

**Objective:** The aim of this paper is to present the Orphanet Nomenclature and Classification of RD. We detail its content as well as its production and update methodology, and an overview of its mappings to other semantic resources. In addition, this work provides a clear and up-to-date count of RD based on the consensus operational definition of RD, and it details the distribution of RD by medical domain.

**Methods:** The Orphanet Nomenclature of RD is a multilingual standardized system composed of clinical entities, each defined by a unique and time-stable ORPHAcode, a preferred term, synonyms, a classification level, and a textual definition. This nomenclature is structured into three classification levels organized within a multi-hierarchical and multi-parental classification system by medical domain. Its production, updates, and mappings to major biomedical resources rely on standardized and published procedures, continuous literature review, manual curation and expert validation, reflecting advancements in RD knowledge and clinical practice. Presented data metrics were computed using the Orphanet July 2025 release to quantitatively characterize the content, structure, classification, and semantic alignments of the Orphanet Nomenclature and Classification system.

**Results:** As of July 2025, the Orphanet Nomenclature of RD includes a total of 9,784 active clinical entities, including 6,527 disorders (corresponding to the RD definition), 1,084 subtypes of disorders, and 2,173 groups of disorders. Disorders are multiclassified into 29 classification hierarchies, each corresponding to a distinct medical domain, accurately representing the complex multisystemic nature of RD. Extensive qualified mappings ensure semantic interoperability: 97.4% of disorders are mapped to at least one ICD-10 code (6.4% with an exact proximity relationship), 71.8% are mapped to at least one ICD-11 MMS code (14.7% with an exact relationship) and 94.8% are mapped to SNOMED CT (all with an exact relationship). Genetic disorders represent 72.2% of all RD, and 63.4% are mapped to at least one phenotypic OMIM number.

**Conclusions:** The Orphanet Nomenclature and Classification of RD is the only RD-specific interoperable medical terminology meeting the needs of healthcare, research, and public health systems. By addressing the underrepresentation of RD in medical terminologies, it enables accurate RD identification, coding, and monitoring, supporting cross-border data interoperability, and contributing to improved knowledge, policy-making, and ultimately better care for people living with a RD.
