## Additional_file_1 for "The Orphanet Nomenclature and Classification of rare diseases: a standard terminology for improved patient recognition and data interoperability"

### Sheet: Orphanet active entities
Orphanet actives clinical entities	Amount	%
Number of Orphanet clinical entities	11239	-
Number of Orphanet active clinical entities	9784	87.05
Number of Orphanet active group of disorders	2173	22.21
Number of Orphanet active disorders	6527	66.71
Number of Orphanet active subtype of disorders	1084	11.08

### Sheet: Orphanet inactive entities
Orphanet inactives clinical entities	Amount	%
Number of Orphanet clinical entities	11239	-
Number of Orphanet inactives clinical entities	1455	12.95
Number of Orphanet inactives group of disorders	378	25.98
Number of Orphanet inactives disorders	809	55.6
Number of Orphanet inactives subtype of disorders	268	18.42

### Sheet: Orphanet active gp of disorders
Orphanet active group of disorders	Amount	%
Number of Orphanet active group of disorders	2173	22.21
Number of Orphanet active categories	1723	17.61
Number of Orphanet active clinical groups	450	4.6

### Sheet: Orphanet active disorders
Orphanet active disorders	Amount	%
Number of Orphanet RD	6527	66.71
Number of Orphanet active biological anomalies	11	0.11
Number of Orphanet active clinical syndromes	50	0.51
Number of Orphanet active diseases	4172	42.64
Number of Orphanet active malformation syndromes	1788	18.27
Number of Orphanet active morphological anomalies	446	4.56
Number of Orphanet active particular clinical situations in a disease or syndrome anomalies	60	0.61

### Sheet: Orphanet active sb of disorders
Orphanet active subtype of disorders	Amount	%
Number of Orphanet active subtypes of disorder	1084	11.08
Number of Orphanet active clinical subtype of disorders	839	8.58
Number of Orphanet active etiological subtype of disorders	195	1.99
Number of Orphanet active histopathological subtype of disorders	50	0.51
