## Additional_file_2 for "The Orphanet Nomenclature and Classification of rare diseases: a standard terminology for improved patient recognition and data interoperability"

### Sheet: Sheet1
	English	Czech	German	Spanish	French	Italian	Dutch	Polish	Portuguese
Orphanet active entities	9784	9784	9784	9784	9784	9784	9784	9784	9784
Total synonyms in Orphanet active entities	13737	14298	12854	12912	13000	11234	14546	12804	5858
Orphanet active entities with at least one synonym	6311	6554	6080	5908	6057	5305	6456	6421	3281
Orphanet active entities without synonym	3473	3230	3704	3876	3727	4479	3328	3363	6503
% of Orphanet active entities with at least one synonym	64.5	66.99	62.14	60.38	61.91	54.22	65.99	65.63	33.53
% of Orphanet active entities without synonym	35.5	33.01	37.86	39.62	38.09	45.78	34.01	34.37	66.47
Mean number of synonyms in Orphanet active entities with at least one synonym	2.18	2.18	2.11	2.19	2.15	2.12	2.25	1.99	1.79
Maximum number of synonyms in Orphanet active entities	17	17	14	17	18	15	19	15	11
Orphanet groups of disorders	2173	2173	2173	2173	2173	2173	2173	2173	2173
Total synonyms in Orphanet groups of disorders	1325	1336	1118	1244	1315	1070	1419	1301	364
Orphanet groups of disorders with at least one synonym	756	801	665	711	753	641	815	785	245
Orphanet groups of disorders without synonym	1417	1372	1508	1462	1420	1532	1358	1388	1928
% of Orphanet groups of disorders with at least one synonym	34.79	36.86	30.6	32.72	34.65	29.5	37.51	36.13	11.27
% of Orphanet groups of disorders without synonym	65.21	63.14	69.4	67.28	65.35	70.5	62.49	63.87	88.73
Mean number of synonyms in Orphanet groups of disorders with at least one synonym	1.75	1.67	1.68	1.75	1.75	1.67	1.74	1.66	1.49
Maximum number of synonyms in Orphanet groups of disorders	10	7	8	11	7	10	11	9	6
Orphanet disorders	6527	6527	6527	6527	6527	6527	6527	6527	6527
Total synonyms in Orphanet disorders	10547	11038	10002	9891	9863	8559	11180	9776	4826
Orphanet disorders with at least one synonym	4805	4948	4696	4497	4565	4021	4885	4867	2702
Orphanet disorders without synonym	1722	1579	1831	2030	1962	2506	1642	1660	3825
% of Orphanet disorders with at least one synonym	73.62	75.81	71.95	68.9	69.94	61.61	74.84	74.57	41.4
% of Orphanet disorders without synonym	26.38	24.19	28.05	31.1	30.06	38.39	25.16	25.43	58.6
Mean number of synonyms in Orphanet disorders with at least one synonym	2.2	2.23	2.13	2.2	2.16	2.13	2.29	2.01	1.79
Maximum number of synonyms in Orphanet disorders	15	17	14	15	18	15	16	15	11
Orphanet subtypes of disorders	1084	1084	1084	1084	1084	1084	1084	1084	1084
Total synonyms in Orphanet subtypes of disorders	1865	1924	1734	1777	1822	1605	1947	1727	668
Orphanet subtypes of disorders with at least one synonym	750	805	719	700	739	643	756	769	334
Orphanet subtypes of disorders without synonym	334	279	365	384	345	441	328	315	750
% of Orphanet subtypes of disorders with at least one synonym	69.19	74.26	66.33	64.58	68.17	59.32	69.74	70.94	30.81
% of Orphanet subtypes of disorders without synonym	30.81	25.74	33.67	35.42	31.83	40.68	30.26	29.06	69.19
Mean number of synonyms in Orphanet subtypes of disorders with at least one synonym	2.49	2.39	2.41	2.54	2.47	2.5	2.58	2.25	2
Maximum number of synonyms in Orphanet subtypes of disorders	17	14	12	17	15	15	19	13	10
