## Additional_file_3 for "The Orphanet Nomenclature and Classification of rare diseases: a standard terminology for improved patient recognition and data interoperability"

### Sheet: distrib_by_preferential_parent
Orphanet classification name	Number of RD by preferential parent	% on disorder level
Rare developmental defect during embryogenesis	2109	0.323119
Rare neurologic disease	1096	0.167918
Rare neoplastic disease	497	0.0761452
Rare inborn errors of metabolism	395	0.0605178
Rare skin disease	391	0.059905
Rare bone disease	352	0.0539298
Rare ophthalmic disorder	243	0.03723
Rare immune disease	208	0.0318676
Rare endocrine disease	196	0.0300291
Rare hematologic disease	184	0.0281906
Rare infectious disease	177	0.0271181
Rare systemic or rheumatologic disease	164	0.0251264
Rare gastroenterologic disease	90	0.0137889
Rare renal disease	82	0.0125632
Rare respiratory disease	77	0.0117972
Rare hepatic disease	57	0.00873296
Rare otorhinolaryngologic disease	46	0.00704765
Rare cardiac disease	44	0.00674123
Rare circulatory system disease	25	0.00383024
Rare disorder due to toxic effects	25	0.00383024
Rare gynecologic or obstetric disease	21	0.0032174
Rare odontologic disease	15	0.00229815
Rare urogenital disease	8	0.00122568
Rare maxillo-facial surgical disease	7	0.00107247
Rare infertility	6	0.000919258
Rare abdominal surgical disease	4	0.000612839
Rare surgical cardiac disease	1	0.00015321
Rare surgical thoracic disease	1	0.00015321
	6520

### Sheet: distrib_multiclassification
Orphanet classification name	Number of RD by classification
Rare developmental defect during embryogenesis	2793
Rare neurologic disease	2492
Rare ophthalmic disorder	868
Rare skin disease	835
Rare bone disease	793
Rare neoplastic disease	743
Rare inborn errors of metabolism	704
Rare endocrine disease	460
Rare otorhinolaryngologic disease	409
Rare hematologic disease	385
Rare renal disease	323
Rare immune disease	291
Rare systemic or rheumatologic disease	259
Rare circulatory system disease	226
Rare gynecologic or obstetric disease	215
Rare gastroenterologic disease	214
Rare respiratory disease	197
Rare maxillo-facial surgical disease	188
Rare surgical cardiac disease	182
Rare infectious disease	181
Rare abdominal surgical disease	178
Rare hepatic disease	162
Rare urogenital disease	156
Rare cardiac disease	147
Pediatric cancer	141
Rare odontologic disease	110
Rare infertility	106
Rare surgical thoracic disease	74
Rare disorder due to toxic effects	56
Rare allergic disease	11
